# LymphGen-Sig: Integrating genetic and transcriptional states to predict therapeutic response in DLBCL

**DOI:** 10.64898/2026.02.20.26346725

**Authors:** Sravya Tumuluru, Alan Cooper, Yanwen Jiang, Connie Lee Batlevi, Will Harris, Gilles Salles, Marek Trneny, Georg Lenz, Franck Morschhauser, Fabrice Jardin, Sandhya Balasubramanian, Matthew Sugidono, Alex F. Herrera, Justin Kline, James K. Godfrey

**Author notes:** Corresponding Author: James Godfrey, M.D., Department of Hematology & Hematopoietic Cell Transplantations, City of Hope 1500 East Duarte Road, Duarte, CA 91010. These authors contributed equally (Sravya Tumuluru, Alan Cooper, Justin Kline, James K. Godfrey).

## Abstract

**Purpose:** Genetic classification may advance precision medicine in diffuse large B-cell lymphoma (DLBCL), but existing tools like LymphGen (LG) are limited by complexity, incomplete classification, and do not incorporate non-genetic features that impact disease biology and therapeutic outcomes. To address these limitations, we developed LymphGen-sig (LGsig), a gene expression-based platform that classifies all DLBCLs and harmonizes both genetic and non-genetic dimensions of the disease.

**Methods:** LGsig was built on the distinct subtype-specific gene expression signature of each LG class using paired genomic and transcriptomic data (NCI/BCCA; n=764). Model development was restricted to DLBCLs classified into MCD, BN2, EZB, or ST2. Gene features were selected by differential gene expression, with 294 genes being optimal for classification using a nearest shrunken centroid classifier. LGsig classifications were designated *MCDsig*, *BN2sig*, *ST2sig*, and *EZBsig*. The final model was applied to RNAseq from archival samples from the POLARIX trial (n=678) to assess outcomes after polatuzumab vedotin-R-CHP (pola-R-CHP) or R-CHOP for each LGsig subtype.

**Results:** LGsig accurately identified LG subtypes using transcriptional data alone, and extended assignments to all previously LG-unclassified cases. Importantly, LG-unclassified DLBCLs reassigned by LGsig, mirrored the transcriptional and clinical features of their corresponding LG counterparts, supporting their reclassification. Additionally, LGsig reassigned LG A53 DLBCLs, characterized by aneuploidy and *TP53* alterations, into more biologically and therapeutically-relevant LGsig clusters. Lastly, LGsig improved the performance of LG as a biomarker in the POLARIX study, by identifying distinct DLBCL subtypes exhibiting a survival benefit with pola-R-CHP over R-CHOP in both LG-classified and LG-unclassified cases.

**Conclusion:** LGsig expands molecular classification beyond current genetic classifiers in DLBCL by integrating both genetic and transcriptional dimensions of the disease to better inform subtype-specific therapeutic strategies.
