## Supplemental Data 2 for "LymphGen-Sig: Integrating genetic and transcriptional states to predict therapeutic response in DLBCL"

### Sheet: Sheet1
gene	MCD_log2FC	MCD_adj.pvalue	BN2_log2FC	BN2_adj.pvalue	ST2_log2FC	ST2_adj.pvalue	EZB_log2FC	EZB_adj.pvalue
TMPRSS6	4.00127	1.30417e-14	1.80698	0.00277531	-2.61905	0.00425413	-3.1892	5.50923e-10
ZNF385C	3.84295	7.7635e-20	1.67887	0.000323889	-2.72431	3.02753e-05	-2.79751	1.46052e-12
TNFRSF13B	3.16441	4.70244e-19	2.32031	6.64065e-11	-1.88006	0.000986638	-3.60466	5.85874e-23
NIBAN3	3.06531	3.32563e-18	0.73457	0.0834161	-2.08682	2.431e-05	-1.71306	8.15782e-09
CYB5R2	3.03185	4.30928e-24	1.31743	2.39571e-05	-2.06116	2.96107e-05	-2.28811	1.28523e-15
EPHB1	2.79525	3.80355e-14	-0.534379	0.334399	-0.422712	0.601416	-1.83816	4.14463e-07
NAPSA	2.66731	1.68481e-27	-0.293192	0.409273	-1.09849	0.00668846	-1.27562	1.29504e-08
STEAP1B	2.6605	1.1972e-14	-0.749856	0.118532	-1.34262	0.0309898	-0.568027	0.105073
WNT9A	2.58018	1.58928e-17	0.179815	0.728592	-0.94485	0.0672029	-1.81515	1.51318e-10
EHHADH	2.56391	4.19139e-27	-0.415752	0.192418	-0.809944	0.0473665	-1.33821	9.2808e-10
BSPRY	2.5562	2.69901e-16	0.484402	0.268214	-0.388132	0.552295	-2.65247	2.57556e-17
CCR10	2.53731	1.63779e-14	0.164186	0.783247	-0.922906	0.146985	-1.77859	3.56811e-08
CNTNAP1	2.51133	4.57347e-19	-0.0448185	0.937539	-1.43172	0.00239494	-1.0348	9.54927e-05
RUBCNL	2.49939	1.03336e-17	0.335999	0.40461	-0.687207	0.140519	-2.14818	1.60205e-16
CLEC17A	2.4967	5.15775e-14	1.2281	0.00107636	-1.43526	0.0105106	-2.28954	2.94553e-12
DUSP15	2.47098	3.56287e-09	2.44676	2.97038e-08	-2.80094	0.000434221	-2.1168	4.50025e-07
MOCOS	2.45496	5.06223e-12	0.119214	0.863918	-1.35146	0.0364621	-1.22272	0.000394347
AICDA	2.42707	7.26422e-08	0.129176	0.881717	0.178991	0.871132	-2.73524	5.25744e-10
ACTG2	2.41331	3.21148e-07	1.24	0.0302652	-1.01347	0.259582	-2.63984	1.66251e-08
GDF7	2.38067	2.86812e-09	0.61309	0.274972	-2.33255	0.000628941	-0.66121	0.112533
BTBD19	2.33698	2.70297e-19	0.441253	0.209838	-1.20233	0.00736023	-1.57589	2.22547e-10
ACP3	2.32143	2.34003e-18	0.773055	0.015204	-1.15569	0.012963	-1.9388	9.45102e-14
GNAZ	2.23221	1.88481e-10	1.13481	0.00610795	-2.10724	0.000614508	-1.25978	0.000252184
TRPM4	2.22366	3.90116e-11	-0.145528	0.811652	0.0158276	0.984996	-2.09396	1.30536e-10
SLC4A5	2.20646	8.61495e-16	-0.4258	0.278447	-0.762545	0.119128	-1.01812	7.76695e-05
RAVER2	2.18627	6.57269e-17	-0.493136	0.176466	-0.79357	0.0983744	-0.899566	0.000320015
RASGRP4	2.18266	9.62827e-18	0.416056	0.23422	-1.09508	0.0136504	-1.50364	5.29473e-10
CRYM	2.16199	1.75816e-05	-0.260301	0.776354	-2.40104	0.00695688	0.499343	0.346435
HPDL	2.14528	2.09518e-06	1.69602	0.000877121	-0.852498	0.343472	-2.9888	3.38773e-11
PKN3	2.07147	3.94175e-15	-0.0307361	0.958612	-1.00877	0.0247723	-1.03196	4.23341e-05
SLC16A9	2.00745	3.27559e-09	-0.282418	0.616217	-1.34506	0.0267494	-0.379976	0.288805
USP44	1.96851	7.57572e-08	0.149661	0.82623	-1.70177	0.00842721	-0.416406	0.28103
KLHL14	1.92417	7.46616e-09	-0.565382	0.218307	-1.94979	0.000883337	0.591006	0.0655053
PLBD1	1.9021	1.5041e-25	-0.299681	0.192946	-0.675472	0.0130797	-0.926945	1.37505e-09
DHRS9	1.87719	7.45237e-07	1.3472	0.00164508	-1.79147	0.00727492	-1.43292	4.16134e-05
PHYHD1	1.81955	4.08271e-12	-0.34943	0.373224	-0.99237	0.0324471	-0.477748	0.0679359
CCND2	1.77858	1.89442e-13	-0.486891	0.111005	-0.472288	0.246761	-0.819404	8.26611e-05
BATF	1.74209	1.1794e-15	0.756439	0.00144389	-0.884732	0.00422107	-1.6138	7.69215e-18
RAB29	1.69406	1.51332e-20	0.525483	0.00896308	-0.718233	0.00462777	-1.50131	5.33844e-22
ZNF804A	1.68406	4.11405e-10	-0.0979705	0.847443	-1.18406	0.0125599	-0.402026	0.131235
SOX5	1.65321	6.39092e-06	1.40802	0.000496599	-1.32539	0.0423565	-1.73583	6.37276e-07
TGIF1	1.59571	1.50113e-25	0.304757	0.0976759	-0.841776	8.77296e-05	-1.0587	2.61387e-16
ACSM3	1.59482	8.36236e-16	-0.102314	0.771256	-0.543721	0.123434	-0.94879	2.27994e-07
IRF4	1.58924	6.10401e-09	0.916156	0.00255696	-0.491715	0.280407	-2.01368	2.55117e-17
NFKBIZ	1.55353	1.50469e-16	0.592447	0.00515781	-0.841546	0.00284492	-1.30443	5.06396e-15
IL7	1.50462	2.79723e-13	0.479203	0.0657476	-1.24898	0.000351308	-0.734846	0.000155891
ARHGAP24	1.5004	1.25939e-16	0.235935	0.345785	-1.08934	9.04743e-05	-0.646995	5.10288e-05
SLC38A5	1.49593	1.32767e-08	0.242211	0.551727	-0.266951	0.636954	-1.47119	5.13248e-09
KCNA3	1.47251	7.20604e-13	0.868074	0.0001172	-1.35362	9.42148e-05	-0.986964	2.47951e-07
MIOX	1.47245	1.60305e-05	0.651032	0.150287	-1.7762	0.00182359	-0.34729	0.339963
SPIB	1.45855	2.47197e-14	0.0313563	0.931938	-0.629593	0.0213437	-0.860313	5.24336e-08
TRIM36	1.44234	5.2688e-08	0.731178	0.0225556	-1.51768	0.000962689	-0.655836	0.00991698
GAB1	1.40498	1.22384e-10	0.110615	0.77281	-0.30137	0.49724	-1.21423	2.2886e-09
HCK	1.40471	3.99543e-15	0.762375	5.35807e-05	-0.723548	0.00431918	-1.44354	1.48863e-20
FOXP1	1.39833	9.62827e-18	0.557052	0.00164508	-1.10498	2.61254e-07	-0.850405	3.70749e-10
ZNF320	1.39523	3.54501e-13	-0.713715	0.00159599	-0.86881	0.00692786	0.1873	0.344537
ABHD17C	1.39484	3.06895e-16	0.666326	0.000375287	-0.987081	0.000343287	-1.07408	9.00439e-12
PARP15	1.39324	5.13197e-07	0.927998	0.0031043	-1.23661	0.0052181	-1.08463	1.17391e-05
ZNF256	1.38954	3.15159e-11	-0.57695	0.0297922	-1.01507	0.00436598	0.202481	0.357166
LIMD1	1.38927	2.43006e-19	0.549313	0.00107935	-0.812844	0.00038899	-1.12574	2.61387e-16
TRPM2	1.38389	3.30355e-14	0.457893	0.0376995	-0.643051	0.0311544	-1.19873	1.52603e-12
PRDM15	1.37065	5.4808e-06	0.485054	0.230419	-1.49587	0.00226671	-0.359836	0.235826
SH3BP5	1.36526	9.42314e-11	0.699581	0.00317665	-0.943015	0.00248586	-1.12183	5.83566e-10
PIM1	1.36244	3.09059e-16	0.221546	0.322148	-0.465211	0.0604948	-1.11878	1.65627e-15
BTLA	1.36157	4.85152e-09	-0.00679827	0.988962	-1.09601	0.00691024	-0.25876	0.284029
CREB3L2	1.35679	3.18317e-17	0.151474	0.517017	-0.444834	0.0793622	-1.06343	1.63193e-14
EPB41L5	1.34984	2.46243e-12	0.448435	0.0647815	-1.01767	0.00159647	-0.780599	1.44731e-05
MPEG1	1.3364	6.23014e-13	0.722836	0.000294615	-1.0444	2.3813e-05	-1.01483	5.02502e-11
CHDH	1.33348	0.00228321	0.908713	0.100199	-1.72633	0.0216919	-0.515863	0.252704
PIM2	1.33079	4.59555e-11	0.818069	0.000164419	-0.679635	0.0241776	-1.46923	1.60205e-16
RASGRF1	1.3298	2.17545e-09	0.7778	0.0020222	-0.893351	0.0150966	-1.21425	2.79876e-09
CD200	1.32185	1.07059e-12	-0.775975	0.000250854	-0.363955	0.296592	-0.181924	0.338798
TCF4	1.30826	1.25939e-16	0.456281	0.0100664	-0.767146	0.000330804	-0.997394	2.53205e-14
TTC24	1.30799	9.69481e-06	0.139622	0.789807	-1.4055	0.00346992	-0.0421115	0.913975
ARHGAP17	1.30103	8.36236e-16	0.275463	0.181196	-0.715188	0.00144392	-0.861308	1.84653e-10
NUDT17	1.29988	1.09445e-11	-0.0159799	0.968612	-1.27091	4.10837e-05	-0.0129905	0.959441
ARNT2	1.29447	0.000172136	1.1351	0.00349328	-1.06909	0.0843188	-1.36048	3.44919e-05
VWCE	1.29119	2.74559e-05	0.523333	0.206067	-1.24863	0.0132887	-0.565886	0.0626344
BMF	1.26644	4.28255e-12	0.120273	0.681675	-0.743841	0.0080846	-0.642878	6.92108e-05
MTURN	1.25987	1.52383e-09	-0.319509	0.271258	-1.25835	0.000334027	0.317985	0.115658
CCDC113	1.2547	1.70314e-09	0.592264	0.0178086	-0.690697	0.0539902	-1.15627	2.57347e-09
LRRC34	1.2424	9.46489e-12	-0.0104538	0.979053	-1.34162	6.98818e-06	0.109681	0.587039
KLHL23	1.22853	4.73651e-10	0.305704	0.258597	-1.08402	0.000899519	-0.450209	0.0156393
ADAM8	1.19927	1.27286e-12	0.0388429	0.905281	-0.232129	0.46232	-1.00598	1.90904e-11
SLA	1.18299	8.72317e-13	0.546545	0.00295717	-1.18588	1.31796e-07	-0.543657	0.000129451
ULK2	1.16858	3.06895e-16	-0.0288569	0.920859	-0.353491	0.164709	-0.786236	1.34666e-09
TRIP6	1.1667	2.29271e-12	-0.422937	0.0392034	-0.302081	0.327782	-0.441679	0.00410714
POLR3G	1.14583	6.51368e-09	0.372102	0.152646	-0.41128	0.262865	-1.10665	7.52882e-10
P2RX5	1.14322	4.97576e-06	1.13881	1.83801e-05	-1.26412	0.000549678	-1.01792	2.65249e-06
CACNA1D	1.12691	0.00559326	1.14662	0.0135995	-0.186556	0.844954	-2.08698	2.52555e-08
BLNK	1.10789	2.37212e-14	0.558624	0.000363922	-0.969065	7.33244e-07	-0.697448	1.35805e-08
JDP2	1.10419	2.01804e-13	0.129448	0.571514	-0.683161	0.00394716	-0.550478	4.72788e-05
CCDC50	1.0961	7.61376e-14	0.231135	0.230733	-0.301798	0.207187	-1.02544	3.7033e-16
FUT8	1.06696	6.15542e-12	0.461666	0.00979435	-0.703706	0.00211551	-0.824917	7.90216e-10
IGLL5	1.06587	0.00880687	0.0922217	0.902233	0.898313	0.15355	-2.0564	8.66106e-10
PTPN1	1.04994	9.6112e-11	0.650461	0.000186976	-0.307313	0.243355	-1.39309	5.85874e-23
COCH	1.02461	1.97789e-05	0.100749	0.815317	-1.17294	0.00476055	0.0475781	0.873105
PRELID3A	0.993782	4.80979e-05	0.137938	0.737949	-1.47729	0.000175942	0.345569	0.150441
LRRK2	0.971582	2.4496e-05	0.452596	0.122602	-1.12259	0.00207581	-0.30159	0.172838
CNR2	0.971495	2.29386e-06	0.0123907	0.977461	-1.20425	0.000123264	0.220361	0.277111
DUSP5	0.920655	8.95781e-05	0.0283328	0.954721	0.466551	0.243995	-1.41554	3.69846e-11
MEIS2	0.89003	5.81785e-06	0.317809	0.228351	-1.02451	0.00196196	-0.183328	0.367318
FRK	0.887641	0.000479125	0.719307	0.0144026	-0.183386	0.748055	-1.42356	8.72189e-10
TOX2	0.870253	0.000725345	0.461489	0.164803	-0.0155291	0.981384	-1.31621	1.35805e-08
ARID3A	0.863232	0.000157904	1.04526	1.49058e-05	-0.0651359	0.91147	-1.84336	7.12782e-18
CHRNA5	0.831821	5.51535e-05	-0.319395	0.263645	0.533459	0.109768	-1.04588	1.22258e-08
NCF2	0.829319	5.40384e-06	0.404361	0.0716178	0.000302306	0.999455	-1.23398	1.45204e-14
TAS1R3	0.810667	0.201042	1.91925	0.0029274	-0.725777	0.549495	-2.00414	0.00033336
BEX3	0.774293	0.00261711	-1.03191	0.000363922	0.213207	0.687426	0.0444095	0.884592
NRROS	0.735045	3.7896e-05	0.432572	0.043957	-0.136547	0.725121	-1.03107	1.47023e-10
BCL2	0.727503	0.000105242	-0.385609	0.102007	-1.36951	2.61254e-07	1.02762	1.52798e-10
ZC2HC1C	0.703227	7.2505e-05	0.462007	0.0287385	-0.0310729	0.946277	-1.13416	1.66618e-12
NFKBID	0.686481	8.22545e-05	0.570844	0.00339668	-0.101469	0.791645	-1.15586	6.40385e-14
ELL2	0.678634	0.000518242	0.412603	0.0870397	0.165019	0.660198	-1.25626	5.36006e-14
IGSF3	0.589606	0.214893	2.04944	5.07361e-06	-0.447929	0.624152	-2.19112	1.15066e-07
MARK1	0.571721	0.0851596	-1.13818	0.00208437	0.249023	0.702177	0.317438	0.304519
NLRP7	0.557698	0.491333	2.0513	0.00814482	-0.328917	0.84376	-2.28008	0.0004413
FCRL5	0.556286	0.0786187	1.2577	9.69133e-05	-0.389001	0.471726	-1.42498	2.44528e-08
ZBTB32	0.547884	0.198944	1.5249	0.000337316	0.637902	0.372927	-2.71068	1.25411e-12
JADE3	0.538588	0.148425	1.29628	0.000767034	-0.456084	0.494994	-1.37879	3.09519e-05
FCRL2	0.515264	0.225893	0.762721	0.119674	-1.54856	0.0148281	0.270576	0.50169
ZNF793	0.504268	0.063958	-0.10697	0.81587	-1.01295	0.0233934	0.61565	0.00736294
ZNF382	0.500048	0.0113385	0.092531	0.779856	-1.05411	0.000700839	0.461532	0.0082646
COL9A3	0.492748	0.259032	1.67069	6.36342e-05	-0.5247	0.507865	-1.63874	9.74594e-06
DGKG	0.480258	0.180204	1.3337	0.0001172	-0.877121	0.146885	-0.936842	0.00209582
TRAM2	0.438593	0.0378985	0.970811	5.07361e-06	-0.301315	0.41891	-1.10809	5.78443e-10
FCRLA	0.425057	0.218207	-0.141924	0.789699	-1.36684	0.0020249	1.08371	5.44969e-05
BEX2	0.41109	0.333948	-1.0704	0.0219373	0.559879	0.40955	0.0994272	0.818448
RASSF6	0.408258	0.461922	1.21835	0.0320594	-1.10919	0.195794	-0.517413	0.277673
FAIM	0.392325	0.0596705	0.479317	0.0436348	-1.09344	0.000790208	0.221795	0.256658
FAM184A	0.35654	0.240473	-1.20699	0.0001172	0.997609	0.0123639	-0.147162	0.623184
C2orf88	0.24384	0.534694	-1.3781	0.000359842	0.0626578	0.941917	1.0716	0.000205019
ZNF711	0.242071	0.62754	-1.29448	0.00884673	-0.219839	0.821059	1.27225	0.000318706
POF1B	0.23338	0.709762	-1.41314	0.0240958	0.819689	0.349937	0.360075	0.477086
TUBB4A	0.146382	0.738666	1.39246	0.00011397	-0.366667	0.606383	-1.17218	0.000194171
SIGLEC10	0.0667505	0.801423	1.07691	5.66816e-07	-0.841772	0.00507431	-0.301888	0.112169
C17orf99	0.0478801	0.938857	-1.38697	0.0129368	0.123721	0.91246	1.21537	0.00216243
DSG2	-0.0592758	0.90712	-1.11642	0.0116533	1.64725	0.000831154	-0.471558	0.174306
KCNMB3	-0.116821	0.677115	0.393069	0.168649	-1.2411	0.000836012	0.964856	4.57208e-07
ELL3	-0.131166	0.677548	0.151993	0.712505	-1.09396	0.00803692	1.07314	1.04837e-06
SLC41A1	-0.144294	0.540606	1.00598	1.25709e-06	-0.0999134	0.825478	-0.761774	1.16551e-05
CA2	-0.162378	0.536754	-0.607622	0.0211744	1.10758	0.000278973	-0.337576	0.101499
ZNF660	-0.165197	0.514549	-0.632457	0.0116533	-0.637914	0.0781715	1.43557	4.01813e-15
PEG10	-0.209534	0.679947	-1.1572	0.0204979	-0.226821	0.813054	1.59355	4.74926e-06
ZNF582	-0.244683	0.190559	-0.355538	0.0976759	-0.4226	0.151011	1.02282	1.61012e-12
ZNF681	-0.245187	0.29523	-0.566332	0.0212872	-0.302462	0.445547	1.11398	9.48391e-11
HMGN5	-0.290771	0.412784	-1.26564	0.000284873	0.791365	0.0928165	0.765049	0.00276171
EIF5A2	-0.290822	0.235279	-0.790978	0.00144389	1.03895	0.000549398	0.0428487	0.865746
SLCO4A1	-0.306183	0.305722	0.402431	0.254541	1.3058	0.000327027	-1.40204	7.67835e-09
ZNF572	-0.327259	0.113609	-0.660845	0.00213953	-0.0907861	0.841551	1.07889	4.3771e-11
MYO6	-0.336272	0.176261	-0.811661	0.00147838	1.06754	0.000675682	0.0803898	0.744645
LRG1	-0.337502	0.288247	-0.682755	0.0493601	1.84322	2.13014e-07	-0.822959	0.0011384
ZNF257	-0.360905	0.300427	-0.848088	0.0213401	-0.378042	0.534868	1.58704	5.07164e-10
ZMAT1	-0.379857	0.221178	-0.417054	0.268214	-0.67407	0.179029	1.47098	4.35142e-10
FCRL4	-0.393471	0.533133	2.80095	4.50739e-08	-0.743519	0.471571	-1.66396	0.000523306
MET	-0.396027	0.363138	1.14664	0.00545163	0.629802	0.336567	-1.38041	5.81611e-05
CCL28	-0.39632	0.242682	-1.13195	0.00117584	0.203531	0.756622	1.32474	1.76524e-07
COL8A1	-0.403075	0.435227	-1.23876	0.0190357	0.654834	0.400783	0.987005	0.00974043
PPM1N	-0.403956	0.115194	-0.510207	0.0849188	1.04666	0.00111765	-0.132493	0.593612
CD70	-0.441351	0.226962	1.42667	3.44117e-05	-0.675191	0.271043	-0.310128	0.347969
RAPGEF5	-0.489554	0.0590237	-0.718658	0.0111077	-0.447715	0.302411	1.65593	1.65627e-15
SYBU	-0.493897	0.26235	-1.7249	0.00011397	-0.102433	0.917665	2.32123	2.12819e-12
PARD3	-0.508136	0.0512015	-0.688896	0.0141669	1.15735	0.000327027	0.0396798	0.886904
EBI3	-0.556691	0.0714466	1.07278	0.000702834	0.657149	0.154352	-1.17324	3.0679e-06
SPRED2	-0.561988	0.0124989	-0.954365	4.04168e-05	0.363226	0.326832	1.15313	2.16212e-10
PERP	-0.580412	0.0916454	-0.73051	0.0603158	1.43336	0.000781912	-0.122433	0.724131
RGS13	-0.601241	0.239988	1.75102	0.000747971	-1.88383	0.0055974	0.734042	0.0849796
WFS1	-0.627977	0.0068987	-0.217108	0.499774	1.05945	0.000579175	-0.21437	0.335867
SDC4	-0.634872	0.00214885	-0.0767819	0.825818	1.11238	4.77261e-05	-0.400726	0.0254588
ZNF43	-0.647513	0.00586626	-0.447741	0.118746	-0.211134	0.652376	1.30639	2.96862e-11
BHLHE41	-0.657307	0.0318066	1.54747	8.8344e-08	0.11505	0.864367	-1.00521	5.96319e-05
LY86	-0.666039	0.00234933	-0.27016	0.360801	-0.34877	0.360778	1.28497	1.65471e-12
MST1R	-0.675337	0.0252123	-0.631958	0.075287	1.66462	3.79531e-06	-0.357326	0.190225
MAP7	-0.681822	0.0189946	-0.632493	0.0629391	1.37245	0.000231147	-0.0581343	0.857172
HOXA3	-0.737955	0.00298641	-0.283009	0.390902	-0.315636	0.493188	1.3366	2.21836e-11
TEX9	-0.748709	0.0279326	-1.27129	0.000363922	1.03571	0.0223045	0.984292	0.000230344
PLCD3	-0.764438	0.000781823	-0.644207	0.011128	1.62529	6.34143e-09	-0.216647	0.31839
PYCR1	-0.77368	0.00274969	-0.315246	0.356515	1.20165	0.000420581	-0.112724	0.680988
TNKS	-0.808929	1.02279e-08	-0.367245	0.0256679	-0.044323	0.896902	1.2205	5.85874e-23
GAMT	-0.81059	0.000409005	-0.331542	0.253017	-0.0523175	0.925974	1.19445	8.78774e-11
TRIB2	-0.827053	3.27297e-05	-0.156643	0.595304	-0.0382692	0.938012	1.02197	7.50939e-10
EHD3	-0.838096	0.000979163	1.04326	7.5755e-05	-0.00664261	0.990728	-0.198525	0.423266
RPS6KL1	-0.851424	0.0107779	1.13118	0.000884462	0.195065	0.775824	-0.474823	0.118318
PTP4A3	-0.871228	0.00132539	0.0577608	0.906702	1.21681	0.000614508	-0.40334	0.102168
PRRT3	-0.876815	1.1768e-06	-0.239295	0.312351	1.01574	1.36796e-05	0.100371	0.58437
GPR157	-0.879041	0.000215686	0.0922507	0.811036	1.07703	0.00047252	-0.290236	0.176563
CSGALNACT1	-0.890337	1.57727e-05	-0.330004	0.197538	1.15102	1.36796e-05	0.0693205	0.751389
PTGIR	-0.891093	0.000211258	-0.211507	0.52688	1.53397	8.1055e-08	-0.431372	0.0382846
TANC1	-0.895994	2.90062e-05	-0.506267	0.0353116	1.18637	5.14879e-06	0.215895	0.265096
CAMK1	-0.90215	0.000219558	-0.447343	0.127734	-0.0355568	0.951955	1.38505	5.16955e-13
CCL22	-0.982885	0.0459674	1.51809	0.00175248	1.31303	0.0488306	-1.84823	9.52618e-06
DGAT2	-0.990803	7.85233e-07	-0.206312	0.453186	1.22823	8.81909e-07	-0.0311173	0.893399
PTPN3	-0.99221	0.000102607	-0.505272	0.104602	1.7502	2.1589e-08	-0.252721	0.296192
HGSNAT	-0.994992	8.38817e-12	-0.305611	0.0820525	0.225709	0.365652	1.07489	2.59024e-18
ZFAND4	-1.00038	5.2095e-08	-0.997615	8.20048e-08	0.228085	0.489611	1.76991	1.51013e-29
MFHAS1	-1.01761	7.47519e-10	-0.026821	0.932767	-0.0761862	0.8367	1.12061	1.56796e-15
MGMT	-1.02276	3.02549e-06	-0.633298	0.00982981	0.161057	0.713191	1.495	2.61387e-16
BCL6	-1.02515	4.28207e-11	0.0521812	0.853147	0.278641	0.288389	0.694324	1.39504e-07
IGFBP2	-1.03224	0.00030128	-0.51155	0.13318	1.24748	0.000726102	0.296314	0.246294
CYTIP	-1.03299	1.17464e-10	0.545572	0.00208691	0.318527	0.228278	0.168888	0.268353
P4HA2	-1.05437	0.000132812	-0.540317	0.102224	1.83121	2.03177e-08	-0.236519	0.362459
ZBTB8A	-1.05642	9.34444e-07	-0.357521	0.175759	1.03622	0.000220654	0.37772	0.035598
SDC1	-1.06364	0.013744	-0.543744	0.337538	1.97928	0.000333415	-0.371904	0.372161
IL23A	-1.06474	1.30137e-08	-0.282436	0.246741	1.03004	2.96107e-05	0.317131	0.05938
SLC25A42	-1.06763	7.53052e-11	0.00528606	0.986308	0.29705	0.278108	0.765297	2.01743e-08
CFAP251	-1.07047	0.0135685	1.34281	0.00161092	-0.397238	0.634827	0.124898	0.784214
SYNE1	-1.08321	2.17038e-15	-0.238563	0.168783	0.390632	0.0559767	0.931139	7.7295e-16
PTK2	-1.08986	2.09948e-10	-0.324582	0.130354	0.376238	0.16903	1.03821	5.7104e-13
LCK	-1.0933	7.10967e-09	-0.352261	0.145019	0.384018	0.215766	1.06154	3.79952e-11
CPNE5	-1.09535	6.06561e-06	0.277618	0.413375	1.14641	0.000660539	-0.328678	0.13965
VCL	-1.10978	2.91921e-10	-0.498997	0.0131602	0.644366	0.0107469	0.964413	6.96772e-11
MYO5B	-1.11683	0.00011336	-0.70324	0.0310282	1.72895	4.56539e-07	0.0911253	0.761978
LSR	-1.12759	1.2425e-06	-0.632423	0.0155245	1.53683	7.15274e-08	0.22318	0.306502
DDIT4	-1.13836	5.76379e-10	0.136466	0.631745	0.504337	0.071829	0.497561	0.00164088
STAP1	-1.14798	2.14609e-07	-0.436778	0.113672	0.378394	0.311504	1.20636	8.83252e-11
LYL1	-1.1511	5.94178e-15	0.103953	0.640468	0.389711	0.0799648	0.657435	6.89858e-08
KANK1	-1.15978	7.98369e-05	-0.622031	0.0742159	0.152086	0.810694	1.62972	7.21556e-12
PLXNB2	-1.16041	4.19474e-10	0.289721	0.238047	0.656653	0.014589	0.214039	0.220179
RCAN3	-1.16859	5.49442e-13	-0.0438764	0.880222	0.670894	0.002604	0.541574	5.03699e-05
CPNE3	-1.22056	4.43034e-12	-0.535711	0.00784513	0.397101	0.159682	1.35917	1.11613e-18
ICA1	-1.22592	5.33411e-08	-0.357386	0.198387	1.12143	9.5633e-05	0.461876	0.0133084
MAP2	-1.23925	0.00117515	-1.15846	0.00507428	1.39143	0.00474853	1.00628	0.000873032
EPB41L4B	-1.25392	0.00854357	-0.477397	0.457768	2.09815	0.000333473	-0.366839	0.419123
SPSB1	-1.25787	1.11847e-09	-0.19233	0.492839	1.03471	9.5633e-05	0.415487	0.016089
RETREG1	-1.27798	2.55195e-05	-0.996586	0.0018916	1.55446	9.88201e-06	0.720097	0.00223487
FAM171B	-1.29948	3.79851e-06	-1.00492	0.000485308	2.00051	2.07274e-10	0.303895	0.202228
PAG1	-1.30175	2.99249e-16	-0.0749004	0.778676	0.249142	0.360778	1.1275	1.1005e-16
NEK6	-1.30982	1.56765e-14	-0.312259	0.145823	0.567282	0.0220146	1.0548	1.68481e-13
MOB3A	-1.31014	1.50771e-15	0.314335	0.133355	0.652468	0.00565995	0.343337	0.0176147
TP73	-1.32407	0.000471867	1.35331	0.000265069	0.585714	0.34729	-0.614953	0.0667765
GFOD1	-1.33044	1.17464e-10	-0.123668	0.681715	1.18977	1.70246e-06	0.264342	0.132021
PLEKHF2	-1.33741	8.46875e-14	-0.134704	0.626996	0.366843	0.208179	1.10527	3.60425e-13
RFTN1	-1.37019	8.36559e-20	-0.0258384	0.929609	0.664842	0.00139889	0.731191	4.8016e-09
MIER2	-1.37274	5.88917e-14	0.113646	0.6677	0.668102	0.00665674	0.590987	5.98536e-05
LRRC4	-1.40406	0.000398456	-0.212198	0.718682	-0.328986	0.662227	1.94524	2.09567e-10
FSCN1	-1.41806	6.89413e-09	-0.395447	0.199932	1.60018	2.61254e-07	0.213328	0.357445
EFNA5	-1.42281	2.53985e-08	-0.679255	0.014707	1.11482	0.000628723	0.987251	6.01049e-07
STXBP6	-1.43446	0.0033098	-1.39743	0.00739421	2.77499	1.19033e-07	0.0569044	0.913733
PDGFD	-1.44871	1.28762e-06	-0.060076	0.909078	-0.31727	0.56074	1.82606	1.0909e-14
SCIMP	-1.45888	1.33041e-09	-0.280149	0.386187	0.476836	0.211623	1.2622	1.36792e-10
TIAM2	-1.46011	3.03848e-14	-0.293848	0.203179	1.14739	8.81909e-07	0.606564	6.2924e-05
IRAK2	-1.46289	5.43033e-10	0.531235	0.0361037	0.667081	0.0459582	0.264573	0.206509
CERS4	-1.46514	1.38452e-18	-0.352407	0.0650952	1.01571	8.81909e-07	0.801841	1.42895e-09
ITPKB	-1.46565	1.38452e-18	-0.0175291	0.958886	0.581295	0.0127612	0.901889	4.24049e-11
SSBP3	-1.47935	1.30125e-13	-0.444745	0.0515533	1.14747	5.04559e-06	0.776627	1.25578e-06
AFF2	-1.48171	0.0024129	-0.0021892	0.998621	-0.902963	0.266889	2.38686	2.35506e-10
PMEPA1	-1.49012	4.55228e-08	-0.210498	0.561195	1.13869	0.00071498	0.561932	0.0082561
ABLIM1	-1.49785	2.21461e-11	-0.130655	0.71402	0.797715	0.0129134	0.830791	1.00453e-05
TP53INP1	-1.53051	1.24243e-13	0.0392761	0.921139	0.424882	0.198101	1.06636	5.23648e-10
SEL1L3	-1.54657	7.54808e-22	0.0295392	0.923607	0.5061	0.0289772	1.01093	4.07485e-14
CYRIA	-1.55668	2.16865e-15	0.65462	0.00164508	0.828474	0.00185832	0.0735892	0.721454
ILDR1	-1.5719	2.34318e-10	-0.861196	0.00075839	1.12785	0.000305688	1.30525	1.20666e-11
PBX4	-1.59486	3.76021e-07	0.2722	0.524288	1.33591	0.000765068	-0.0132542	0.9712
PCDHGC3	-1.60733	3.91206e-06	0.0276877	0.966026	-0.157896	0.830595	1.73754	7.6754e-11
SAMD12	-1.62849	6.24746e-09	-0.327472	0.370349	1.44507	2.96412e-05	0.510897	0.0280387
APOBEC3B	-1.65075	8.40117e-07	-0.0314788	0.960927	2.72389	6.68622e-14	-1.04167	0.00013163
TPSAB1	-1.65442	0.000290267	-0.23048	0.727944	2.0718	4.6663e-05	-0.186902	0.664081
MME	-1.66678	0.000105041	-1.4605	0.00112521	0.286385	0.716622	2.84089	2.57556e-17
MARCKSL1	-1.6829	1.51332e-20	-0.490768	0.0173275	0.665493	0.00911954	1.50817	5.20814e-22
CDK14	-1.69737	2.68674e-13	-0.0937357	0.799779	0.268033	0.508109	1.52307	6.10075e-16
SNX22	-1.69813	2.79227e-10	0.0205979	0.968242	0.508439	0.231283	1.16909	6.22354e-08
DENND3	-1.70111	1.34956e-16	-0.106901	0.741794	0.921322	0.000829428	0.886687	1.21544e-07
A4GALT	-1.70938	3.126e-09	-0.384266	0.27404	1.26562	0.000351308	0.828029	0.00027276
DNAH8	-1.72677	0.000254877	1.96489	5.38463e-06	1.36691	0.0274974	-1.60503	4.22127e-05
DTX1	-1.7964	1.15677e-10	0.582285	0.0949168	0.195514	0.727847	1.0186	1.57596e-05
TTC9	-1.80169	3.06895e-16	-0.0936542	0.776354	0.329205	0.338996	1.56614	5.74241e-20
HIP1R	-1.80824	2.85851e-12	0.231456	0.517736	0.867951	0.0155974	0.708834	0.00104265
IQCD	-1.81811	2.53633e-09	-0.822445	0.0135995	0.846366	0.0479714	1.79419	9.45102e-14
FADS3	-1.84154	1.74621e-16	0.420147	0.117888	0.531406	0.113211	0.889989	9.74406e-07
ASB13	-1.88136	1.30125e-13	-0.742013	0.00549524	0.913529	0.00642875	1.70985	2.57556e-17
SYTL4	-1.88583	3.50131e-07	-1.0178	0.00929802	0.994588	0.0483642	1.90904	1.36681e-11
CLIP2	-1.92823	9.20125e-07	-0.147005	0.824091	1.68703	0.00102859	0.388199	0.321252
HOPX	-1.9635	7.24677e-06	-0.77637	0.114128	2.04669	4.12005e-05	0.69318	0.04082
AUTS2	-2.08956	1.89619e-13	-0.416301	0.194652	0.886023	0.0124153	1.61984	7.3563e-15
EEPD1	-2.10324	1.15677e-10	-0.567192	0.117799	0.708865	0.119412	1.96157	9.4172e-16
HMCES	-2.15584	5.78256e-18	-0.2026	0.560003	0.914577	0.00596846	1.44386	3.65977e-13
LMO2	-2.16904	1.99993e-14	0.0439232	0.934882	0.886647	0.029106	1.23847	1.1e-07
SH2B2	-2.20863	7.96414e-17	0.413022	0.196581	1.00691	0.00430124	0.788694	0.00028972
SSBP2	-2.23142	1.35364e-19	-0.0442745	0.910241	0.580324	0.0694176	1.69537	1.05709e-20
STAG3	-2.24997	1.19118e-09	-1.46367	0.000115208	2.1799	1.83991e-06	1.53373	2.04727e-07
MAML3	-2.39805	7.44548e-14	-0.934635	0.00251222	1.64833	1.49746e-06	1.68435	1.44827e-13
S1PR2	-2.40346	6.68514e-13	0.00773092	0.989936	0.805731	0.0969286	1.58999	5.38602e-09
HRK	-2.43309	9.087e-06	1.29539	0.0239119	0.274621	0.810245	0.863079	0.0630957
XKRX	-2.51617	3.65658e-10	0.245366	0.662785	1.27862	0.0141229	0.992176	0.00151619
MYBL1	-2.52014	6.48381e-12	0.225677	0.631005	0.187065	0.776816	2.1074	1.65627e-15
SLC1A1	-2.56236	9.09351e-10	0.810457	0.0410049	0.77532	0.160563	0.976588	0.00102988
ICOSLG	-2.61883	1.31984e-19	-0.522122	0.0633389	1.66843	1.08192e-09	1.47252	4.05593e-15
KCNN3	-2.83182	5.4569e-10	0.95521	0.0242636	1.03681	0.0691141	0.839805	0.011151
MAPK10	-3.0081	2.02274e-06	-0.311194	0.707488	0.508158	0.612494	2.81114	9.48391e-11
VPREB3	-3.00949	6.56493e-13	0.279065	0.596079	0.544803	0.372546	2.18562	5.78557e-13
KCNK12	-3.07724	2.80707e-12	-0.24206	0.663124	0.598171	0.331375	2.72113	5.61597e-19
RASL11A	-3.08797	1.30125e-13	-1.33314	0.000421448	1.97113	5.04397e-06	2.44998	3.3209e-17
SHISA8	-3.29012	6.29403e-10	1.4573	0.00929802	0.662291	0.465827	1.17052	0.0116801
SERPINA9	-3.74514	8.99906e-06	-1.67595	0.0376158	1.30835	0.16754	4.11275	3.86128e-14
